# Timing and magnitude of the next wave of COVID-19 in China: lessons from 189 countries and territories

**DOI:** 10.1101/2023.03.27.23287793

**Authors:** Beidi Niu, Shuyi Ji, Shi Zhao, Hao Lei

**Affiliations:** School of Public Health, Zhejiang University, Hangzhou 310058, China; JC School of Public Health and Primary Care, Chinese University of Hong Kong, Hong Kong SAR 999077, China; The Key Laboratory of Intelligent Preventive Medicine of Zhejiang Province, Hangzhou, Zhejiang 310058, China

## Abstract

Because of the fading immunity to COVID-19 and continuous evolution of the SARS-CoV-2 Omicron variants, the next epidemic wave of COVID-19 is inevitable. The Omicron variant has been the cause of several waves of the COVID-19 epidemics in the majority of countries. Thus, lessons from other countries may provide guidance regarding the timing and magnitude of the next COVID-19 wave of the pandemic in China. In this study, the COVID-19 surveillance data from 189 countries that experienced two or more waves of the SARS-CoV-2 Omicron variant were analysed. The median peak timing between the first and second/third waves of the SARS-CoV-2 Omicron variant was 164/243 days. The peaks of the second and third waves were much lower than that of the first wave. The median relative peaks of the second and third compared with the first waves were 14.5% and 11.2%, respectively. The time window between the peak timings of the first and second waves showed no significant rank correlation with the five socioeconomic factors included in this study. However, the relative peak of the second wave increased significantly with gross domestic product per capita (*P*<0.001), urbanisation rate (*P*=0.003), population density (*P*=0.007), and proportion of older adults >65 years (*P*<0.001), although decreased significantly with the proportion of 0-14 teenagers (*P*<0.001). In summary, the historical situations and progression of COVID-19 outbreaks in other countries may inform the risk assessment of incoming outbreaks in mainland China; however, the timing and magnitude of the next COVID-19 wave may also be influenced by several unknown factors, including rapid viral evaluation of SARS-CoV-2
