## Supplementary Material for "Timing and magnitude of the next wave of COVID-19 in China: lessons from 189 countries and territories"

### Sheet: Sheet1
		country	the first wave time	the first wave case	the second wave time	the second wave case	the third wave time	the third wave case	the fourth wave time	the forth wave case	the fifth wave time	the fifth wave case	the sixth wave time	the sixth wave case	the seventh wave time	the seventh wave case	the eighth wave time	the eighth wave case	the ninth wave time	the ninth wave case	GDP per capita	Urbanization rate	Population density	Population density	Proportion of <14 teenagers
1	AF	Afghanistan	2022-02-08	675	2022-06-20	88	2022-08-28	287													368.8	26	60	2	43
2	AL	Albania	2022-01-21	2211	2022-07-19	1313															6492.9	63	104	16	16
3	DZ	Algeria	2022-01-26	2178	2022-08-13	131															3690.6	74	18	6	31
4	AS	American Samoa	2022-03-23	308	2022-07-14	138															15743.3	87	231	7	28
5	AD	Andorra	2022-01-23	589	2022-07-04	129	2022-12-01	57													42137.3	88	165	15	13
6	AO	Angola	2022-01-05	1713	2022-05-27	45	2022-06-21	191	2022-11-11	57											1953.5	67	27	3	45
7	AI	Anguilla	2022-01-14	48	2022-03-30	10	2022-04-27	9	2022-05-21	32	2022-08-17	18
8	AG	Antigua and Barbuda	2022-01-26	102	2022-05-30	39	2022-08-22	14	2022-09-20	12											15781.4	24	211	10	19
9	AR	Argenti	2022-01-11	111510	2022-07-31	7535	2023-01-02	10366													10636.1	92	17	12	23
10	AM	Armenia	2022-02-04	3399	2022-09-12	368															4966.5	63	99	13	20
11	AW	Aruba	2022-01-08	846	2022-06-15	149	2022-09-28	25													29342.1	44	592	16	17
12	AU	Australia	2022-01-10	73577	2022-03-19	77433	2022-11-22	26468	2023-01-11	27393											60443.1	86	3	17	18
13	AT	Austria	2022-03-16	45797	2022-07-19	12203	2022-10-08	13981													53637.7	59	108	19	14
14	AZ	Azerbaijan	2022-02-08	7051	2022-08-24	517															5388	57	122	7	24
15	BS	Bahamas	2022-01-08	497	2022-06-01	72															27478.4	83	41	9	20
16	BH	Bahrain	2022-02-05	7650	2022-06-25	1851															26563	90	1882	3	20
17	BD	Bangladesh	2022-01-27	14314	2022-07-01	1958	2022-09-28	652													2457.9	39	1286	6	26
18	BB	Barbados	2022-01-24	710	2022-05-04	486	2022-08-09	502													17225.5	31	653	16	17
19	BY	Belarus	2022-02-12	7902	2022-07-02	1596															7302.3	80	46	17	17
20	BE	Belgium	2022-01-24	52399	2022-07-10	7916															51247	98	381	19	17
21	BZ	Belize	2022-01-23	755	2022-06-21	217	2022-12-21	43													6228.3	46	17	5	28
22	BJ	Benin	2021-12-03	7	2022-01-10	74	2022-06-06	19	2022-08-28	32	2022-10-24	19	2022-11-14	8							1319.2	49	112	3	43
23	BM	Bermuda	2022-01-09	209	2022-06-21	76	2022-08-12	29	2022-08-26	35											114090	100	1183	20	15
24	BT	Bhutan	2022-04-11	1717	2022-09-17	49															3266.4	43	20	6	23
25	BO	Bolivia (Pluritiol State of)	2022-01-19	11970	2022-07-27	5866	2022-12-22	2737													3345.2	70	11	5	31
26	XA	Boire	2022-01-22	175	2022-03-23	35	2022-04-06	68	2022-04-20	72	2022-06-29	11	2022-07-20	19	2022-08-14	11	2022-12-11	10
27	BA	Bosnia and Herzegovi	2022-01-20	2465	2022-08-09	409															7143.3	49	65	18	15
28	BW	Botswa	2022-02-21	6053	2022-05-15	60	2022-06-05	983	2022-08-31	58	2022-12-11	59	2023-01-15	50							6805.2	72	4	4	33
29	BR	Brazil	2022-02-02	189526	2022-07-16	60946	2022-12-19	51142													7507.2	87	26	10	21
30	VG	British Virgin Islands	2022-01-08	182	2022-04-23	20	2022-05-12	32	2022-07-14	28	2022-08-31	23										49	206	9	15
31	BN	Brunei Darussalam	2022-03-05	4214	2022-07-29	2553	2022-10-14	832													31449.1	79	84	6	22
32	BG	Bulgaria	2022-01-25	8942	2022-07-26	1712	2022-10-12	753													12221.5	76	64	22	14
33	BF	Burki Faso	2022-01-06	287	2022-06-14	21	2022-07-01	12	2022-09-05	51	2022-12-05	54									893.1	31	79	3	44
34	BI	Burundi	2021-12-27	792	2022-04-28	179	2022-07-29	263	2022-09-12	84	2022-12-07	67	2023-01-23	133							221.5	14	476	2	46
35	CV	Cabo Verde	2022-01-07	1063	2022-06-22	230	2022-11-21	25													3293.2	67	145	5	27
36	KH	Cambodia	2022-02-23	554	2022-08-01	37	2022-12-14	23													1625.2	25	93	6	29
37	CM	Cameroon	2022-01-13	383	2022-03-17	19	2022-08-11	98	2022-08-25	191											1666.9	58	56	3	42
38	CA	Canada	2022-01-05	42192	2022-07-27	4766	2022-10-29	3114													51987.9	82	4	19	16
39	KY	Cayman Islands	2022-01-16	359	2022-02-15	400	2022-04-07	74	2022-06-02	202	2022-07-17	117									86568.8	100	280	8	17
40	CF	Central African Republic	2022-01-10	123	2022-02-25	14	2022-06-16	31	2022-08-14	6	2022-09-24	5	2022-10-09	25							461.1	43	9	2	48
41	TD	Chad	2021-12-01	86	2022-01-01	69	2022-02-21	5	2022-04-05	6	2022-08-30	7									685.7	24	13	2	48
42	CL	Chile	2022-02-09	35587	2022-06-15	10549	2022-11-08	7052													16265.1	88	26	13	18
43	CN	China	2022-12-23	5882129																	12556.3	63	150	13	18
44	CO	Colombia	2022-01-17	30868	2022-07-16	3522	2022-12-21	2141													6104.1	82	46	9	22
45	KM	Comoros	2022-01-02	178	2022-07-03	8	2022-10-17	24													1577.5	30	433	4	38
46	CG	Congo	2022-01-02	195	2022-02-22	18	2022-06-27	42													2290.4	68	17	3	41
47	CK	Cook Islands	2022-04-10	152	2022-07-30	36	2022-09-04	17	2022-12-22	34
48	CR	Costa Rica	2022-02-02	5796	2022-08-03	4189	2023-01-14	816													12472.4	81	100	11	21
49	CI	Côte d’Ivoire	2022-01-02	1246	2022-07-03	98	2022-10-05	26													2549	52	84	2	42
50	HR	Croatia	2022-01-24	8910	2022-04-25	825	2022-07-24	1374													17685.3	58	72	22	14
51	CU	Cuba	2022-01-22	3747	2022-08-03	105															9499.6	77	109	16	16
52	CW	Curaçao	2022-01-08	874	2022-07-20	22	2022-08-10	21													17717.6	89	349	15	17
53	CY	Cyprus	2022-03-28	4909	2022-07-15	2198	2022-11-24	602													31551.8	67	134	14	16
54	CZ	Czechia	2022-01-30	45293	2022-07-25	3335	2022-10-03	4152													26821.2	74	139	20	16
55	KP	Democratic People's Republic of Korea																				63	215	11	19
56	CD	Democratic Republic of the Congo	2021-12-19	1018	2022-06-01	129	2022-11-15	56													577.2	46	41	3	47
57	DK	Denmark	2022-02-11	46337	2022-07-10	2344															68007.8	88	146	20	16
58	DJ	Djibouti	2022-01-12	110	2022-04-29	3	2022-05-19	7													3150.4	78	47	4	31
59	DM	Dominica	2022-02-09	183	2022-03-09	48	2022-05-17	153	2022-06-13	64	2022-09-29	128									7653.2	71	96	9	20
60	DO	Dominican Republic	2022-01-12	6378	2022-07-07	1181	2022-09-16	313	2022-12-13	440											8476.8	83	228	7	27
61	EC	Ecuador	2022-01-19	9198	2022-07-25	2766	2022-12-28	1359													5965.1	64	71	8	26
62	EG	Egypt	2022-02-05	2288	2022-07-24	36															3698.8	43	108	5	33
63	SV	El Salvador	2022-01-31	1157	2022-02-15	1811	2022-03-02	1226	2022-03-19	670	2022-06-22	788	2022-07-10	1618	2022-07-29	1407	2022-08-31	1567			4551.2	74	304	8	26
64	GQ	Equatorial Guinea	2022-01-10	207	2022-07-07	51	2022-09-13	4	2022-10-15	13											7506.7	74	57	3	39
65	ER	Eritrea	2022-01-12	84	2022-07-29	17															643.8	42	29	4	40
66	EE	Estonia	2022-02-03	6950	2022-07-31	340	2022-09-30	188													27943.7	69	31	20	16
67	SZ	Eswatini	2021-12-15	1101	2022-12-01	20															3978.4	24	69	4	35
68	ET	Ethiopia	2021-12-29	4230	2022-06-16	743	2022-12-26	163													925.1	22	104	3	40
69	FK	Falkland Islands (Malvis)	2022-05-10	105	2022-08-07	4	2022-09-25	6
70	FO	Faroe Islands	2022-02-03	711																	69010.3	43	38	18	21
71	FJ	Fiji	2022-01-09	430	2022-07-13	85	2022-12-11	25													4646.6	58	50	6	29
72	FI	Finland	2022-01-12	8763	2022-07-24	2620	2022-10-13	2003													53654.8	86	18	23	15
73	FR	France	2022-01-24	353339	2022-07-08	128867	2022-10-10	56759	2022-12-10	61902											43659	81	123	21	17
74	GF	French Guia	2022-01-13	1614	2022-04-05	122	2022-07-26	237	2022-12-13	163
75	PF	French Polynesia	2022-02-16	1246	2022-07-21	100	2022-09-28	17	2022-12-08	62											19914.6	62	87	10	22
76	GA	Gabon	2021-12-26	434	2022-07-07	32	2022-10-09	14	2022-10-20	15											8635.3	90	9	4	36
77	GM	Gambia	2022-01-04	116	2022-08-05	14	2022-09-25	4	2022-10-28	20											772.2	63	254	2	44
78	GE	Georgia	2022-02-03	21690	2022-09-04	3575															5023.3	60	65	15	21
79	DE	Germany	2022-03-21	233185	2022-07-16	96958	2022-10-09	105787													51203.6	78	238	22	14
80	GH	Gha	2021-12-27	1231	2022-06-16	271	2022-07-26	131	2022-10-12	106											2363.3	58	141	3	37
81	GI	Gibraltar	2022-01-07	153	2022-07-01	47																100	3271	20	17
82	GR	Greece	2022-01-03	38231	2022-07-08	22398	2022-10-03	7807	2022-10-17	7927	2022-11-07	8772									20192.6	80	83	23	14
83	GL	Greenland	2022-01-11	526																	54571.2	88	0	9	21
84	GD	Grenada	2022-01-14	291	2022-03-18	36	2022-05-08	154	2022-08-19	38											9010.6	37	364	10	24
85	GP	Guadeloupe	2022-01-30	3132
86	GU	Guam	2022-02-11	844	2022-08-09	151	2022-11-26	31	2023-01-15	63											35904.9	95	313	11	26
87	GT	Guatemala	2022-02-10	3481	2022-07-14	5463	2022-12-21	1941													5025.5	52	157	5	33
88	GG	Guernsey	2022-03-23	420	2022-07-05	143	2022-12-14	53
89	GN	Guinea	2022-01-03	299	2022-03-28	7	2022-05-09	10	2022-06-13	22	2022-09-14	15	2022-10-11	7							1189.2	37	54	3	41
90	GW	Guinea-Bissau	2022-01-20	62	2022-05-21	5	2022-07-02	7	2022-07-25	4	2022-08-08	5	2022-08-29	44	2022-11-28	14					795.1	45	72	3	42
91	GY	Guya	2022-01-17	1025	2022-07-17	107															9998.5	27	4	6	29
92	HT	Haiti	2022-01-12	167	2022-06-25	51															1829.6	58	410	4	32
93	VA	Holy See
94	HN	Honduras	2022-02-06	1332	2022-04-26	130	2022-08-02	872	2022-12-13	439											2771.7	59	90	4	31
95	HU	Hungary	2022-01-28	16003	2022-04-08	2638	2022-08-03	3120	2022-09-21	1759	2022-10-05	1967									18728.1	72	107	20	15
96	IS	Iceland	2022-02-24	3271	2022-07-02	368															68727.6	94	4	15	19
97	IN	India	2022-01-23	311983	2022-07-20	19773															2256.6	35	470	7	26
98	ID	Indonesia	2022-02-17	55676	2022-08-06	5580	2022-11-17	6695													4332.7	57	145	7	25
99	IR	Iran (Islamic Republic of)	2022-02-07	35789	2022-07-25	9993															4091.2	76	54	7	24
100	IQ	Iraq	2022-01-31	7284	2022-07-08	4174															4775.4	71	98	3	38
101	IE	Ireland	2022-01-11	22480	2022-05-12	1870	2022-07-09	2389													100172	64	72	15	20
102	IM	Isle of Man	2022-01-03	452	2022-03-22	275	2022-04-21	214	2022-06-28	378											87157.5	53	147	22	15
103	IL	Israel	2022-01-23	75622																	52170.7	93	426	12	28
104	IT	Italy	2022-01-12	181822	2022-07-12	104339	2022-10-11	42470													35657.5	71	201	24	13
105	JM	Jamaica	2022-01-15	1426	2022-05-22	346															5183.6	57	260	7	20
106	JP	Japan	2022-02-07	94536	2022-08-22	227837	2023-01-09	182115													39312.7	92	346	30	12
107	JE	Jersey	2022-01-08	516	2022-07-05	238	2022-12-20	118
108	JO	Jordan	2022-02-12	19820	2022-08-15	849															4103.3	92	123	4	33
109	KZ	Kazakhstan	2022-01-20	13894	2022-07-30	2763	2022-12-23	243													10373.8	58	7	8	30
110	KE	Kenya	2021-12-23	2718	2022-06-24	411	2022-11-13	116													2081.8	28	91	3	38
111	KI	Kiribati	2022-02-07	201	2022-06-09	16	2022-07-21	28	2023-01-09	213											1606.5	56	156	4	36
112	XK	Kosovo[1]	2022-01-27	3353	2022-07-27	1298															5269.8			10	22
113	KW	Kuwait	2022-01-31	6275	2022-06-24	542	2022-09-18	139													24300.3	100	245	4	21
114	KG	Kyrgyzstan	2022-01-19	828	2022-08-01	156															1276.7	37	34	4	34
115	LA	Lao People's Democratic Republic	2022-03-31	2556	2022-08-17	123															2535.6	37	32	4	31
116	LV	Latvia	2022-02-11	9860	2022-08-08	1415															21148.2	68	31	22	16
117	LB	Lebanon	2022-02-03	8258	2022-07-21	2938															4136.1	89	554	10	28
118	LS	Lesotho	2021-12-22	415	2022-03-14	21	2022-04-18	20	2022-06-06	36	2022-07-03	24	2022-08-22	16							1094.1	29	74	4	34
119	LR	Liberia	2021-12-29	76	2022-04-10	5	2022-05-06	3	2022-06-11	5	2022-08-14	19	2022-10-06	2	2022-10-29	2					675.7	53	53	3	41
120	LY	Libya	2022-02-02	3762	2022-07-27	301															6357.2	81	4	5	29
121	LI	Liechtenstein	2022-03-13	176	2022-07-09	33	2022-10-05	46													157755	14	242	19	15
122	LT	Lithuania	2022-02-02	12702	2022-08-20	1456	2022-09-18	1349													23723.3	68	45	21	15
123	LU	Luxembourg	2022-01-24	2314	2022-06-30	838	2022-10-11	438													133590	92	245	15	16
124	MG	Madagascar	2021-12-25	427	2022-03-26	12	2022-07-02	58	2022-11-19	28											500.5	39	49	3	39
125	MW	Malawi	2021-12-25	904	2022-07-22	60															634.8	18	206	3	43
126	MY	Malaysia	2022-03-07	30730	2022-07-19	4496	2022-11-04	3915													11109.3	78	101	7	23
127	MV	Maldives	2022-01-28	2674	2022-06-22	172															10366.3	41	1715	5	22
128	ML	Mali	2022-01-10	617	2022-04-29	17	2022-09-08	90													873.8	45	17	2	47
129	MT	Malta	2021-12-30	1143	2022-07-04	597															33486.7	95	1610	19	13
130	MH	Marshall Islands	2022-01-28	1																	6172.1	78	241	4	33
131	MQ	Martinique	2022-03-09	2131	2022-06-08	1910	2022-09-10	564	2022-10-01	306
132	MR	Mauritania	2022-01-10	1050	2022-05-20	25	2022-07-04	160	2022-10-20	32											2166	56	4	3	42
133	MU	Mauritius	2022-02-16	2887	2022-07-18	663	2022-11-21	691													9106.2	41	624	12	17
134	YT	Mayotte	2022-01-12	1298	2022-04-08	17	2022-04-29	47	2022-05-16	23	2022-06-09	14	2022-07-31	100	2022-11-25	85
135	MX	Mexico	2022-01-17	62277	2022-07-12	30746	2022-12-22	4828													10045.7	81	65	8	25
136	FM	Micronesia (Federated States of)	2022-07-28	730	2022-10-03	1145	2023-01-08	176													3571.3	23	160	6	31
137	MC	Monaco	2022-01-25	132	2022-07-07	56	2022-11-29	32													234316	100	18215	36	13
138	MN	Mongolia	2022-01-24	8432	2022-08-05	2008	2022-11-19	385	2022-12-10	1879											4566.1	69	2	4	32
139	ME	Montenegro	2022-01-09	2472	2022-07-29	945															9465.7	68	46	16	18
140	MS	Montserrat	2022-01-07	9	2022-05-13	43	2022-08-04	4	2022-09-13	14
141	MA	Morocco	2022-01-18	7444	2022-06-30	3018	2022-11-26	156													3795.4	64	82	7	27
142	MZ	Mozambique	2021-12-30	3838	2022-06-16	109	2023-01-13	85													491.8	38	40	3	44
143	MM	Myanmar	2022-02-22	3218	2022-10-02	390															1209.9	31	82	7	25
144		Namibia	2021-12-21	1102	2022-05-19	291	2022-10-12	442	2023-02-06	27											4865.6	53	3	4	36
145	NR	Nauru	2022-06-29	386	2022-08-07	29	2023-02-11	44													10648.1	100	616	2	39
146	NP	Nepal	2022-01-22	8524	2022-08-03	511															1208.2	21	205	6	29
147	NL	Netherlands	2022-02-10	125311	2022-07-11	6223	2022-10-09	3382													57767.9	93	518	20	16
148	NC	New Caledonia	2022-02-16	1413	2022-05-17	67	2022-07-30	409	2022-11-16	63	2022-12-04	308	2022-12-21	118							37159.5	72	15	11	22
149	NZ	New Zealand	2022-03-06	20521	2022-10-29	5864	2022-12-06	9906													48781	87	19	16	19
150	NI	Nicaragua	2022-01-19	9	2022-02-16	13	2022-06-12	6	2022-06-29	11	2022-08-10	10	2022-09-08	9	2023-01-04	15					2045.5	59	56	5	30
151	NE	Niger	2022-01-11	103	2022-04-18	9	2022-08-25	19													590.6	17	19	2	49
152	NG	Nigeria	2021-12-24	1954	2022-07-30	284	2022-10-06	55													2065.7	53	229	3	43
153	NU	Niue	2022-07-03	2	2022-07-31	4	2022-08-29	2	2022-12-30	35
154	MK	North Macedonia	2022-01-24	1760	2022-07-26	693															6694.6	59	82	15	16
155	MP	Northern Maria Islands (Commonwealth of the)	2022-02-09	216	2022-06-28	28	2022-07-16	92													23707.3	92	108	10	22
156	NO	Norway	2022-02-09	20509	2022-06-26	667															89154.3	83	15	18	17
157	PS	occupied Palestinian territory, including east Jerusalem	2022-02-02	8669	2022-07-03	377	2022-08-05	2193	2022-08-28	564
158	OM	Oman	2022-02-04	2247	2022-07-03	131	2022-07-17	368	2022-09-30	76											19509.5	87	15	3	27
159		Other
160	PK	Pakistan	2022-01-28	7198	2022-07-05	739															1505	37	295	4	37
161	PW	Palau	2022-02-01	157	2022-08-27	10	2022-11-16	31													12083.9	81	39	10	21
162	PA	Pama	2022-01-19	10698	2022-05-26	3209	2022-12-04	1013													14617.6	69	58	9	26
163	PG	Papua New Guinea	2022-01-09	34	2022-02-19	231	2022-05-15	80	2022-06-01	30	2022-10-16	21	2022-11-09	33							2672.9	13	22	3	35
164	PY	Paraguay	2022-01-30	5897	2022-07-16	2142	2022-12-27	738													5891.5	62	17	6	29
165	PE	Peru	2022-01-24	50362	2022-07-23	12781	2022-12-07	11247													6621.6	79	26	8	26
166	PH	Philippines	2022-01-16	34897	2022-08-11	4061	2022-12-14	1264													3460.5	48	376	5	31
167	PN	Pitcairn Islands	2022-07-20	1
168	PL	Poland	2022-01-30	49074	2022-09-16	4591															17999.9	60	124	19	15
169	PT	Portugal	2022-01-27	58695																	24567.5	67	112	23	13
170	PR	Puerto Rico	2022-01-02	9945	2022-05-15	4834	2022-12-06	1725													32640.7	94	370	22	14
171	QA	Qatar	2022-01-15	4102	2022-07-18	1092	2022-12-07	539													66838.4	99	240	1	16
172	KR	Republic of Korea	2022-03-15	405000	2022-08-20	135327	2022-12-20	67412													34997.8	81	531	17	12
173	MD	Republic of Moldova	2022-01-29	4688	2022-08-08	1450															5230.7	43	92	14	20
174	RE	Réunion	2022-01-22	11188	2022-09-05	1668
175	RO	Romania	2022-02-02	30034	2022-07-30	8163																			16
176	RU	Russian Federation	2022-02-12	190419	2022-09-18	54175															12194.8	75	9	16	18
177	RW	Rwanda	2022-01-02	1296	2022-07-07	68	2022-11-28	12	2022-12-19	12											822.3	18	533	3	39
178	XC	Saba	2022-01-09	14	2022-04-13	18	2022-05-25	3	2022-06-22	2	2022-07-09	2	2022-08-06	4	2022-09-07	2
179	BL	Saint Barthélemy	2022-01-08	71	2022-04-02	27	2022-06-08	8	2022-07-16	16	2022-08-27	5
180	SH	Saint Hele, Ascension and Tristan da Cunha	2022-09-23	202	2022-11-07	10
181	KN	Saint Kitts and Nevis	2022-01-06	145	2022-07-01	30															18082.6	31	183	10	20
182	LC	Saint Lucia	2022-01-14	411	2022-05-30	107	2022-09-26	65													9414.2	19	294	9	18
183	MF	Saint Martin	2022-01-15	328	2022-04-30	15	2022-07-16	27													21920.8		651	10	22
184	PM	Saint Pierre and Miquelon	2022-01-29	56	2022-03-19	85	2022-07-11	28	2022-11-22	5	2023-01-03	4
185	VC	Saint Vincent and the Gredines	2022-01-09	113	2022-04-24	8	2022-07-13	21													8666.4	53	268	11	22
186	WS	Samoa	2022-04-22	442	2022-08-15	43	2022-08-26	20													3857.3	18	77	5	38
187	SM	San Marino	2022-01-12	180	2022-04-24	47	2022-07-05	76	2022-10-10	38	2022-12-02	35									45320.2	98	567	20	13
188	ST	Sao Tome and Principe	2022-01-11	179	2022-07-04	3	2022-08-01	3	2022-09-05	4											2360.5	75	228	4	40
189	SA	Saudi Arabia	2022-01-18	5612	2022-06-21	1024	2022-10-29	260													23185.9	85	17	3	26
190	SN	Senegal	2022-01-11	585	2022-07-17	45															1636.9	49	85	3	42
191	RS	Serbia	2022-01-29	16836	2022-08-08	6159															9230.2	57	79	21	14
192	SC	Seychelles	2022-01-12	590	2022-04-06	100	2022-10-10	149	2022-11-28	41	2023-01-01	45									14653.3	58	214	8	23
193	SL	Sierra Leone	2022-01-01	81	2022-07-06	3															480	43	114	3	39
194	SG	Singapore	2022-02-23	18326	2022-07-17	10756	2022-10-16	8507													72794	100	7919	14	12
195	XB	Sint Eustatius	2022-01-04	16	2022-03-23	21	2022-04-27	3	2022-06-22	3	2022-07-13	9	2022-08-10	7
196	SX	Sint Maarten	2022-01-13	306	2022-03-16	7	2022-04-27	14	2022-05-25	23	2022-06-29	11	2022-07-27	13	2022-08-17	7					28988.3	100	1244	10	12
197	SK	Slovakia	2022-02-09	17917	2022-07-23	880															21391.9	54	114	17	16
198	SI	Slovenia	2022-01-31	15292	2022-07-25	1709	2022-10-02	2303	2022-12-14	1832											29291.4	55	104	21	15
199	SB	Solomon Islands	2022-02-04	288	2022-04-25	336	2022-05-31	438	2022-11-15	431											2304.8	25	25	3	39
200	SO	Somalia	2022-01-06	105	2022-01-31	250	2022-04-05	9	2022-06-24	19	2022-08-02	9	2022-09-13	26							447	47	26	3	47
201	ZA	South Africa	2021-12-15	23438	2022-11-15	715															7055	68	48	6	29
202	SS	South Sudan	2021-12-22	208	2022-09-16	48	2022-10-10	21													1071.8	21	17	3	45
203	ES	Spain	2022-01-12	141968	2022-07-07	22205															30103.5	81	95	20	14
204	LK	Sri Lanka	2022-02-08	1415	2022-08-10	191															4013.7	19	354	11	23
205	SD	Sudan	2022-01-17	712	2022-05-28	17	2022-07-05	25													751.8	36	24	3	41
206	SR	Surime	2022-01-18	993	2022-05-12	88	2022-12-02	51	2023-01-02	63	2023-02-04	30									4869.1	66	4	7	26
207	SE	Sweden	2022-01-26	40673	2022-08-16	993	2022-09-29	1947	2022-12-20	1924											61028.7	88	25	20	18
208	CH	Switzerland	2022-01-25	35880	2022-07-08	7928	2022-10-10	5409													91991.6	74	219	19	15
209	SY	Syrian Arab Republic	2022-02-14	130	2022-07-26	33															533.4	56	113	5	33
210	TJ	Tajikistan	2022-01-25	25																	897	28	69	3	36
211	TH	Thailand	2022-04-01	26110																	7066.2	52	140	15	16
212	GB	The United Kingdom	2022-01-03	214690	2022-07-07	27948															46510.3	84	277	19	18
213	TL	Timor-Leste	2022-01-07	3	2022-02-11	179	2022-08-08	7	2022-10-15	3	2022-12-01	3									2741.4	32	87	5	35
214	TG	Togo	2022-01-01	456	2022-09-20	29															973.2	43	155	3	40
215	TK	Tokelau	2022-12-13	1
216	TO	Tonga	2022-03-22	335	2022-06-26	32	2022-08-20	262	2022-12-25	29											4426	23	146	6	35
217	TT	Trinidad and Tobago	2022-01-20	885	2022-08-13	299															16032.5	53	296	11	19
218	TN	Tunisia	2022-01-20	9431	2022-07-16	6892	2023-01-18	356													3807.1	70	78	9	25
219	TR	Türkiye	2022-02-06	103376	2022-07-31	58046															9661.2	77	109	8	23
220	TM	Turkmenistan																			7344.6	53	13	5	31
221	TC	Turks and Caicos Islands	2022-01-15	157	2022-05-15	8	2022-06-11	6	2022-10-28	8	2023-01-16	7									20908.6	94	47	10	17
222	TV	Tuvalu	2022-11-12	300																	5632	65	369	6	32
223	UG	Uganda	2021-12-29	1625	2022-06-16	98	2023-01-01	32													883.9	26	221	2	45
224	UA	Ukraine	2022-02-07	35978	2022-09-27	6306															4835.6	70	76	17	15
225	AE	United Arab Emirates	2022-01-18	2993	2022-07-02	1780															44315.6	87	131	2	15
226	TZ	United Republic of Tanzania	2021-12-11	25	2021-12-22	404	2022-05-07	106	2022-07-30	77	2022-11-01	162	2022-11-27	27	2022-12-28	24					1099.3	36	70	3	44
227	US	United States of America	2022-01-14	809736	2022-07-28	135427															70248.6	83	36	17	18
228	VI	United States Virgin Islands	2022-01-07	348	2022-05-09	171	2023-01-21	48													39552.2	96	304	20	19
229	UY	Uruguay	2022-01-24	11191	2022-05-29	1342	2022-12-25	1286													17313.2	96	20	15	19
230	UZ	Uzbekistan	2022-01-22	1305	2022-06-26	111	2022-12-04	152													1983.1	50	78	5	30
231	VU	Vanuatu	2022-04-02	262																	2996.6	26	26	4	40
232	VE	Venezuela (Bolivarian Republic of)	2022-01-23	2107	2022-08-01	459	2022-12-23	141													15975.7	88	32	8	28
233	VN	Viet m	2022-03-16	274026	2022-08-07	81637															3756.5	38	308	9	23
234	WF	Wallis and Futu	2022-07-24	33	2022-10-14	380
235	YE	Yemen	2022-02-05	71	2022-07-15	3	2022-08-02	7													701.7	39	61	3	40
236	ZM	Zambia	2022-01-02	3871	2022-04-15	148	2022-08-16	251	2023-01-15	306											1137.3	45	25	2	43
237	ZW	Zimbabwe	2021-12-12	4580	2022-05-18	229	2023-01-20	166													1773.9	32	41	3	41
